# Adiposity and the risk of dementia: mediating effects from inflammation and lipid levels

**DOI:** 10.1101/2022.03.03.22271843

**Authors:** Ida K. Karlsson, Yiqiang Zhan, Yunzhang Wang, Xia Li, Juulia Jylhävlä, Sara Hägg, Anna K. Dahl Aslan, Margaret Gatz, Nancy L. Pedersen, Chandra A. Reynolds

## Abstract

**Objective:** While midlife adiposity is a risk factor for dementia, adiposity in late-life appears to be associated with lower risk. What drives the associations is poorly understood, especially the inverse association in late-life.

**Methods:** Using results from genome-wide association studies, we identified inflammation and lipid metabolism as biological pathways involved in both adiposity and dementia. To test if these factors mediate the effect of midlife and/or late-life adiposity on dementia, we then used cohort data from the Swedish Twin Registry, with measures of adiposity and potential mediators taken in midlife (age 40-64, n=5999) or late-life (age 65-90, n=7257). Associations between body-mass index (BMI), waist-hip ratio (WHR), C-reactive protein (CRP), lipid levels, and dementia were tested in survival and mediation analyses.

**Results:** One standard deviation (SD) higher WHR in midlife was associated with 25% (95% CI 2-52%) higher dementia risk, with slight attenuation when adjusting for BMI. No evidence of mediation through CRP or lipid levels was present. After age 65, one SD higher BMI, but not WHR, was associated with 8% (95% CI 1-14%) lower dementia risk. The association was partly mediated by higher CRP and suppressed by lower high-density lipoprotein.

**Interpretation:** The negative effects of midlife adiposity on dementia risk were driven directly by factors associated with body fat distribution, and not mediated by inflammation or lipid levels. There was an inverse association between late-life adiposity and dementia risk, especially where the body’s inflammatory response and lipid homeostasis is intact.
