## Supplementary material for "Adiposity and the risk of dementia: mediating effects from inflammation and lipid levels": Table S1-S9

### Sheet: README
Adiposity and the risk of dementia: mediating effects from inflammation and lipid levels
Ida K. Karlsson, Yiqiang Zhan, Yunzhang Wang, Xia Li, Juulia Jylhävä, Sara Hägg, Anna K. Dahl Aslan, Margaret Gatz, Nancy L. Pedersen, Chandra A. Reynolds
Supplementary tables
Table S1: Parameter settings, SNP2GENE function
Table S2: Links to SNP2GENE results for AD, BMI, and WHRadjBMI
Table S3. Genes shared between AD and BMI
Table S4. Genes shared between AD and WHRadjBMI
Table S5: Parameter settings, SNP2FUNCTION function for AD, BMI, WHRadjBMI
Table S6. Enriched gene sets in GO biological processes for genes involved in Alzheimer’s disease and body mass index
Table S7. Enriched gene sets in GO biological processes for genes involved in Alzheimer’s disease and body mass index
Table S8. Independent and joint effects of adiposity and potential mediators on the risk of dementia, stratified by sex
Table S9. Independent and joint effects of adiposity and potential mediators in midlife on the risk of dementia, with a minimum age of 70 at end of follow-up for controls

### Sheet: S1. Param. settings SNP2GENE
Table S1: Parameter settings, SNP2GENE function for AD, BMI, WHRadjBMI
	AD	BMI	WHRadjBMI
created_at =	2020-04-28 18:58:43	2020-04-28 16:16:49	2021-05-12 12:13:59
title =	Kunkle_AD_20200428	Yengo_BMI_20200428	Pulit_WHR_20210512
[version]
FUMA =	v1.3.6	v1.3.6	v1.3.6a
MAGMA =	v1.07	v1.07	v1.08
GWAScatalog = e96_r2019-09-24
ANNOVAR = 2017-07-17
[inputfiles]
gwasfile =	Kunkle_etal_Stage1_results.txt.gz	Meta-analysis_Locke_et_al+UKBiobank_2018_UPDATED.txt.gz	Whradjbmi.giant-ukbb.meta-analysis.combined.23May2018.HapMap2_only.txt.gz
chrcol =	Chromosome	CHR	CHR
poscol =	Position	POS	POS
rsIDcol =	MarkerName	SNP	SNP
pcol =	Pvalue	P	P
eacol =	Effect_allele	Tested_allele	Tested_allele
neacol =	Non_Effect_allele	Other_Allele	Other_Allele
orcol = NA
becol =	Beta	BETA	BETA
secol = SE
leadSNPsfile = NA
addleadSNPs = 1
regionsfile = NA
[params]
N =	94437	NA	NA
Ncol =	NA	N	N
exMHC = 1
MHCopt = annot
extMHC = NA
ensembl = v92
genetype = protein_coding
leadP = 5e-8
gwasP = 0.05
r2 = 0.6
r2_2 = 0.1
refpanel = 1KG/Phase3
pop = EUR
MAF = 0
refSNPs = 1
mergeDist = 250
[magma]
magma = 1
magma_window = 0
magma_exp = GTEx/v8/gtex_v8_ts_avg_log2TPM:GTEx/v8/gtex_v8_ts_general_avg_log2TPM
[posMap]
posMap = 1
posMapWindowSize = 10
posMapAnnot = NA
posMapCADDth = 0
posMapRDBth = NA
posMapChr15 = NA
posMapChr15Max = NA
posMapChr15Meth = NA
posMapAnnoDs = NA
posMapAnnoMeth = NA
[eqtlMap]
eqtlMap = 1
eqtlMaptss = GTEx/v8/Adipose_Subcutaneous.txt.gz:GTEx/v8/Adipose_Visceral_Omentum.txt.gz:GTEx/v8/Adrenal_Gland.txt.gz:GTEx/v8/Cells_EBV-transformed_lymphocytes.txt.gz:GTEx/v8/Whole_Blood.txt.gz:GTEx/v8/Artery_Aorta.txt.gz:GTEx/v8/Artery_Coronary.txt.gz:GTEx/v8/Artery_Tibial.txt.gz:GTEx/v8/Brain_Amygdala.txt.gz:GTEx/v8/Brain_Anterior_cingulate_cortex_BA24.txt.gz:GTEx/v8/Brain_Caudate_basal_ganglia…
eqtlMapSig = 1
eqtlMapP = 1
eqtlMapCADDth = 0
eqtlMapRDBth = NA
eqtlMapChr15 = NA
eqtlMapChr15Max = NA
eqtlMapChr15Meth = NA
eqtlMapAnnoDs = NA
eqtlMapAnnoMeth = NA
[ciMap]
ciMap = 1
ciMapBuiltin = HiC/GSE87112/Adrenal.txt.gz:HiC/GSE87112/Aorta.txt.gz:HiC/GSE87112/Bladder.txt.gz:HiC/GSE87112/Dorsolateral_Prefrontal_Cortex.txt.gz:HiC/GSE87112/Hippocampus.txt.gz:HiC/GSE87112/Left_Ventricle.txt.gz:HiC/GSE87112/Liver.txt.gz:HiC/GSE87112/Lung.txt.gz:HiC/GSE87112/Ovary.txt.gz:HiC/GSE87112/Pancreas.txt.gz:HiC/GSE87112/Psoas.txt.gz:HiC/GSE87112/Right_Ventricle.txt.gz:HiC/GSE87112/Sma…
ciMapFileN = 0
ciMapFiles = NA
ciMapFDR = 1e-6
ciMapPromWindow = 250-500
ciMapRoadmap = NA
ciMapEnhFilt = 0
ciMapPromFilt = 0
ciMapCADDth = 0
ciMapRDBth = NA
ciMapChr15 = NA
ciMapChr15Max = NA
ciMapChr15Meth = NA
ciMapAnnoDs = NA
ciMapAnnoMeth = NA
Note. Parameter settings for the SNP2GENE function in FUMA for AD, BMI, and WHRadjBMI. Parameters differing between the phenotypes are presented column-wise, while parameters that were the same across phenotypes are presented as one.

### Sheet: S2. Links to SNP2GENE results
Table S2: Links to SNP2GENE results for AD, BMI, and WHRadjBMI
Phenotype	ID	Title	Link
AD	220	AD_Kunkle_2019	https://fuma.ctglab.nl/browse/220
BMI	221	BMI_Yengo_2018	https://fuma.ctglab.nl/browse/221
WHRadjBMI	222	WHRadjBMI_Pulit_2019	https://fuma.ctglab.nl/browse/222
Note. SNP2GENE results for AD, BMI, and WHRadjBMI are available as public results at https://fuma.ctglab.nl/

### Sheet: S3. Shared genes AD & BMI
Table S3. Genes shared between AD and BMI
symbol	chr	start	end	AD_GeneMap	BMI_GeneMap
ACP2	11	47260853	47270457	Position, eQTL, Chromatin interaction	Position, eQTL, Chromatin interaction
AGBL2	11	47681143	47736941	Position, eQTL, Chromatin interaction	Position, eQTL, Chromatin interaction
AP000974.1	11	85563600	85565986	Chromatin interaction	Chromatin interaction
AP002348.1	11	120382511	120385732	Chromatin interaction	Chromatin interaction
APOBEC2	6	41021043	41032250	Position, Chromatin interaction	Position, eQTL, Chromatin interaction
APOC1	19	45417504	45422606	Position, eQTL, Chromatin interaction	Position, eQTL
APOC2	19	45449243	45452822	Position, eQTL, Chromatin interaction	Chromatin interaction
APOC4	19	45445495	45452820	Position, eQTL, Chromatin interaction	Chromatin interaction
APOC4-APOC2	19	45445495	45452822	Position, Chromatin interaction	Chromatin interaction
APOE	19	45409011	45412650	Position, eQTL, Chromatin interaction	Position, eQTL
ARFGAP2	11	47185848	47198676	eQTL	Position, eQTL, Chromatin interaction
ARHGAP1	11	46698630	46722165	eQTL, Chromatin interaction	Position, eQTL, Chromatin interaction
ATG13	11	46638826	46696368	eQTL	Position, eQTL
ATXN3	14	92524896	92572965	Chromatin interaction	Position, eQTL, Chromatin interaction
BCAM	19	45312328	45324673	Position, eQTL, Chromatin interaction	eQTL
BLID	11	121986062	121986923	Chromatin interaction	Chromatin interaction
BNIP3L	8	26240414	26363152	Chromatin interaction	Chromatin interaction
C11orf49	11	46958240	47185936	eQTL, Chromatin interaction	Position, eQTL, Chromatin interaction
C11orf73	11	86013253	86056969	eQTL, Chromatin interaction	Chromatin interaction
C1QTNF4	11	47611216	47616211	Position, eQTL, Chromatin interaction	Position, eQTL, Chromatin interaction
C1orf116	1	207191866	207206101	Chromatin interaction	Chromatin interaction
C1orf74	1	209955661	209957904	Chromatin interaction	eQTL, Chromatin interaction
C4BPA	1	207277607	207318317	Chromatin interaction	Chromatin interaction
C4BPB	1	207262187	207273338	Chromatin interaction	Chromatin interaction
CADM4	19	44126520	44143991	Chromatin interaction	Chromatin interaction
CAMK1G	1	209757062	209787283	Chromatin interaction	Chromatin interaction
CCDC25	8	27590835	27630170	Chromatin interaction	eQTL
CCDC81	11	86085778	86134151	Chromatin interaction	Chromatin interaction
CCDC83	11	85566144	85631064	eQTL, Chromatin interaction	Chromatin interaction
CCDC89	11	85394893	85397320	eQTL, Chromatin interaction	eQTL, Chromatin interaction
CD2AP	6	47445525	47594999	Position, eQTL, Chromatin interaction	Chromatin interaction
CD34	1	208057594	208084747	Chromatin interaction	Chromatin interaction
CD3EAP	19	45909467	45914024	Chromatin interaction	Chromatin interaction
CD46	1	207925402	207968858	Chromatin interaction	Chromatin interaction
CD55	1	207494853	207534311	eQTL, Chromatin interaction	Chromatin interaction
CEACAM21	19	42055886	42093197	Chromatin interaction	Chromatin interaction
CEACAM3	19	42300369	42315591	Chromatin interaction	Chromatin interaction
CELF1	11	47487496	47587121	Position, eQTL, Chromatin interaction	Position, eQTL, Chromatin interaction
CENPQ	6	49431091	49460820	Chromatin interaction	Chromatin interaction
CHRNA2	8	27317279	27337400	Chromatin interaction	Position, eQTL
CKAP5	11	46764598	46867847	eQTL, Chromatin interaction	Position, eQTL, Chromatin interaction
CLPTM1	19	45457842	45496599	Position, eQTL, Chromatin interaction	Chromatin interaction
CLU	8	27454434	27472548	Position, eQTL, Chromatin interaction	Chromatin interaction
CPSF2	14	92588281	92630755	Chromatin interaction	eQTL, Chromatin interaction
CR1	1	207669492	207813992	Position, eQTL, Chromatin interaction	Chromatin interaction
CR1L	1	207818458	207911761	Position, Chromatin interaction	Chromatin interaction
CR2	1	207627575	207663240	Chromatin interaction	Chromatin interaction
CREBZF	11	85370752	85393951	Chromatin interaction	Position, Chromatin interaction
CRISP2	6	49660073	49681274	Chromatin interaction	Chromatin interaction
CRISP3	6	49695097	49712150	Chromatin interaction	Chromatin interaction
CTB-129P6.11	19	45453301	45457264	Position, eQTL, Chromatin interaction	Chromatin interaction
CXCL17	19	42932440	42947200	Chromatin interaction	eQTL, Chromatin interaction
DAAM2	6	39760142	39872648	Chromatin interaction	eQTL, Chromatin interaction
DACT3	19	47150869	47164395	Chromatin interaction	Chromatin interaction
DDB2	11	47236493	47260767	Position, eQTL	Position, eQTL
DEFB133	6	49913814	49917157	Chromatin interaction	Chromatin interaction
DIEXF	1	210001352	210030910	Chromatin interaction	eQTL, Chromatin interaction
DLG2	11	83166055	85338966	eQTL, Chromatin interaction	Position, eQTL, Chromatin interaction
DMPK	19	46272975	46285810	eQTL	Position, eQTL, Chromatin interaction
DMRTC2	19	42348806	42356401	Chromatin interaction	Chromatin interaction
EED	11	85955586	85989855	Chromatin interaction	Chromatin interaction
EIF2D	1	206744620	206785904	Chromatin interaction	Chromatin interaction
EML2	19	46110252	46148887	Position	Position, eQTL
EPHX2	8	27348296	27403081	eQTL, Chromatin interaction	eQTL
ERCC1	19	45910591	45982086	Position, eQTL	Chromatin interaction
F2	11	46740730	46761056	Chromatin interaction	Position, eQTL, Chromatin interaction
FAM180B	11	47608198	47610746	Position, eQTL, Chromatin interaction	Position, eQTL, Chromatin interaction
FNBP4	11	47738072	47788995	Position, eQTL, Chromatin interaction	Position, eQTL, Chromatin interaction
FOSB	19	45971253	45978437	eQTL	Chromatin interaction
FRS3	6	41737914	41754280	Chromatin interaction	Position, eQTL, Chromatin interaction
FZD4	11	86656721	86666433	Chromatin interaction	Chromatin interaction
G0S2	1	209848765	209849733	Chromatin interaction	Chromatin interaction
GIF	11	59596741	59612974	Chromatin interaction	Chromatin interaction
GLP1R	6	39016574	39055519	Chromatin interaction	Chromatin interaction
GLYAT	11	58407899	58499447	Chromatin interaction	Chromatin interaction
GLYATL3	6	49467671	49494760	Chromatin interaction	Chromatin interaction
GPR110	6	46965440	47010099	Chromatin interaction	Chromatin interaction
GPR111	6	47624172	47665533	eQTL	Chromatin interaction
GPR115	6	47653600	47689757	eQTL, Chromatin interaction	Chromatin interaction
GPR116	6	46820249	46922680	Chromatin interaction	eQTL, Chromatin interaction
GRIK4	11	120382468	120859613	Chromatin interaction	Chromatin interaction
GRIN3B	19	1000418	1009731	eQTL	eQTL
HSD11B1	1	209859510	209908295	Chromatin interaction	Chromatin interaction
IRF6	1	209959036	209979465	Chromatin interaction	eQTL, Chromatin interaction
KBTBD4	11	47593749	47600567	Position, Chromatin interaction	Position, Chromatin interaction
KCNK16	6	39282474	39290744	Chromatin interaction	Chromatin interaction
KCNK17	6	39266777	39282329	Chromatin interaction	Chromatin interaction
KLC3	19	45836692	45854778	Position, eQTL, Chromatin interaction	eQTL
LAMB3	1	209788215	209825811	Chromatin interaction	Chromatin interaction
LGMN	14	93170152	93215047	Chromatin interaction	Chromatin interaction
LIPE	19	42905659	42931578	Chromatin interaction	Chromatin interaction
LRFN2	6	40359325	40555204	Chromatin interaction	Position, eQTL, Chromatin interaction
LRP4	11	46878419	46940193	eQTL, Chromatin interaction	Position, eQTL, Chromatin interaction
LYPD4	19	42341148	42348760	Chromatin interaction	Chromatin interaction
MADD	11	47290712	47351582	Position, eQTL, Chromatin interaction	Position, eQTL, Chromatin interaction
MAPKAPK2	1	206858289	206907628	Chromatin interaction	Chromatin interaction
MDK	11	46402306	46405375	eQTL	Position, eQTL, Chromatin interaction
ME3	11	86152150	86383678	Chromatin interaction	Chromatin interaction
MEP1A	6	46761127	46807515	Chromatin interaction	Chromatin interaction
MOCS1	6	39867354	39902290	Chromatin interaction	eQTL, Chromatin interaction
MPEG1	11	58975983	58980424	Chromatin interaction	Chromatin interaction
MTCH2	11	47638867	47664175	Position, eQTL, Chromatin interaction	Position, eQTL, Chromatin interaction
MUT	6	49398073	49430904	Chromatin interaction	eQTL, Chromatin interaction
MYBPC3	11	47352957	47374253	Position, eQTL, Chromatin interaction	Position, eQTL, Chromatin interaction
MYPOP	19	46393278	46405862	eQTL	Chromatin interaction
NDUFB1	14	92582466	92588261	Chromatin interaction	eQTL, Chromatin interaction
NDUFS3	11	47586888	47606114	Position, eQTL, Chromatin interaction	Position, eQTL, Chromatin interaction
NFASC	1	204797779	204991950	Chromatin interaction	Chromatin interaction
NFYA	6	41040684	41067715	Position, Chromatin interaction	eQTL, Chromatin interaction
NR1H3	11	47269851	47290396	Position, eQTL, Chromatin interaction	Position, eQTL, Chromatin interaction
NUP160	11	47799639	47870107	Position, eQTL, Chromatin interaction	Position, eQTL, Chromatin interaction
OARD1	6	41001366	41065526	Position, Chromatin interaction	Position, eQTL, Chromatin interaction
OPN5	6	47749718	47800516	Chromatin interaction	Chromatin interaction
OR4D10	11	59244846	59245869	Chromatin interaction	Chromatin interaction
OR4D11	11	59271049	59271984	Chromatin interaction	Chromatin interaction
OR4D6	11	59224411	59225464	Chromatin interaction	Chromatin interaction
OR5A1	11	59210617	59211667	Chromatin interaction	Chromatin interaction
OR5AN1	11	59131885	59132921	Chromatin interaction	Chromatin interaction
PACSIN3	11	47199076	47207994	eQTL	Position, eQTL
PATL1	11	59404189	59436453	Chromatin interaction	Chromatin interaction
PBK	8	27667137	27695612	Chromatin interaction	Chromatin interaction
PCF11	11	82868030	82898493	Chromatin interaction	Chromatin interaction
PFKFB2	1	207222801	207254369	Chromatin interaction	Chromatin interaction
PGC	6	41704449	41721847	Chromatin interaction	Position, eQTL, Chromatin interaction
PGK2	6	49753366	49755053	Chromatin interaction	Chromatin interaction
PICALM	11	85668727	85780924	Position, eQTL, Chromatin interaction	eQTL
PLXNA2	1	208195587	208417665	Chromatin interaction	Chromatin interaction
POLR2E	19	1086594	1095598	eQTL	eQTL
PPP1R13L	19	45882892	45909607	Chromatin interaction	Chromatin interaction
PRICKLE4	6	41748087	41757879	Chromatin interaction	Position, eQTL, Chromatin interaction
PRSS23	11	86502101	86663952	eQTL, Chromatin interaction	Chromatin interaction
PSMC3	11	47440320	47447993	Position, eQTL, Chromatin interaction	Position, eQTL, Chromatin interaction
PTCHD4	6	47845764	48036425	Chromatin interaction	Chromatin interaction
PTK2B	8	27168999	27316903	Position, eQTL, Chromatin interaction	Position, eQTL, Chromatin interaction
PTPMT1	11	47586982	47595013	Position, eQTL, Chromatin interaction	Position, eQTL, Chromatin interaction
PTPRJ	11	48002113	48189670	eQTL, Chromatin interaction	Position, eQTL, Chromatin interaction
PVR	19	45147098	45166850	Position, eQTL, Chromatin interaction	Chromatin interaction
PVRL2	19	45349432	45392485	Position, eQTL, Chromatin interaction	Position, eQTL
QPCTL	19	46195741	46207247	eQTL	Position, eQTL, Chromatin interaction
RAB30	11	82684175	82782965	Chromatin interaction	Chromatin interaction
RAPSN	11	47459308	47470730	Position, eQTL, Chromatin interaction	Position, eQTL, Chromatin interaction
RELB	19	45504688	45541452	Position, eQTL	eQTL
RHAG	6	49572871	49604552	Chromatin interaction	Chromatin interaction
RIN3	14	92980118	93155339	eQTL, Chromatin interaction	Chromatin interaction
RTN2	19	45988547	46000319	eQTL	Chromatin interaction
SAYSD1	6	39071840	39082965	Chromatin interaction	Chromatin interaction
SC5D	11	121163162	121179403	Chromatin interaction	Chromatin interaction
SERTAD4	1	210406144	210419976	Chromatin interaction	eQTL, Chromatin interaction
SLC39A13	11	47428683	47438047	Position, eQTL, Chromatin interaction	Position, eQTL, Chromatin interaction
SMG9	19	44235301	44259142	Chromatin interaction	Chromatin interaction
SNRPD2	19	46190712	46195827	eQTL	Position, eQTL, Chromatin interaction
SORL1	11	121322912	121504402	Position, eQTL, Chromatin interaction	Chromatin interaction
SPI1	11	47376411	47400127	Position, Chromatin interaction	Position, eQTL, Chromatin interaction
SYMPK	19	46318668	46366548	eQTL	Position, eQTL, Chromatin interaction
SYTL2	11	85405267	85522184	eQTL, Chromatin interaction	eQTL, Chromatin interaction
TCN1	11	59620273	59634048	Chromatin interaction	Chromatin interaction
TDRD6	6	46655612	46672056	Chromatin interaction	eQTL, Chromatin interaction
TMEM126A	11	85359011	85367591	Chromatin interaction	Position, eQTL, Chromatin interaction
TMEM126B	11	85339629	85347580	Chromatin interaction	Position, eQTL, Chromatin interaction
TNFRSF21	6	47199268	47277641	Chromatin interaction	Chromatin interaction
TOMM40	19	45393826	45406946	Position, eQTL, Chromatin interaction	Position, eQTL
TOMM6	6	41755400	41757636	Chromatin interaction	Position, eQTL, Chromatin interaction
TRAF3IP3	1	209929377	209955668	Chromatin interaction	eQTL, Chromatin interaction
TREM1	6	41235664	41254457	Chromatin interaction	Chromatin interaction
TREM2	6	41126244	41130924	Position, Chromatin interaction	Position, Chromatin interaction
TREML1	6	41117080	41122075	Position, Chromatin interaction	eQTL, Chromatin interaction
TRIM35	8	27142404	27168836	eQTL, Chromatin interaction	Position, eQTL, Chromatin interaction
TSPO2	6	41010293	41012076	Chromatin interaction	Chromatin interaction
UNC5CL	6	40994772	41006928	Chromatin interaction	eQTL, Chromatin interaction
YOD1	1	207217194	207226325	Chromatin interaction	Chromatin interaction
ZNF155	19	44472014	44502477	Position, eQTL, Chromatin interaction	Chromatin interaction
ZNF221	19	44455375	44471861	Chromatin interaction	Chromatin interaction
ZNF225	19	44616334	44637027	eQTL, Chromatin interaction	Chromatin interaction
ZNF408	11	46722368	46727462	eQTL, Chromatin interaction	Position, eQTL, Chromatin interaction
ZNF428	19	44111371	44124026	Chromatin interaction	Chromatin interaction
Note. List of genes identified for both AD and BMI in respective SNP2GENE analysis

### Sheet: S4. Shared genes AD & WHRadjBMI
Table S4. Genes shared between AD and WHRadjBMI
symbol	chr	start	end	AD_GeneMap	WHR_GeneMap
ACP2	11	47260853	47270457	Position, eQTL, Chromatin interaction	Position, eQTL, Chromatin interaction
AGBL2	11	47681143	47736941	Position, eQTL, Chromatin interaction	Position, eQTL, Chromatin interaction
APOC1	19	45417504	45422606	Position, eQTL, Chromatin interaction	Position, eQTL
APOC2	19	45449243	45452822	Position, eQTL, Chromatin interaction	Chromatin interaction
APOC4	19	45445495	45452820	Position, eQTL, Chromatin interaction	Chromatin interaction
APOC4-APOC2	19	45445495	45452822	Position, Chromatin interaction	Chromatin interaction
APOE	19	45409011	45412650	Position, eQTL, Chromatin interaction	Position, eQTL
ARFGAP2	11	47185848	47198676	eQTL	eQTL
ARHGAP1	11	46698630	46722165	eQTL, Chromatin interaction	eQTL, Chromatin interaction
ATG13	11	46638826	46696368	eQTL	eQTL
BCAM	19	45312328	45324673	Position, eQTL, Chromatin interaction	eQTL
BNIP3L	8	26240414	26363152	Chromatin interaction	Position, eQTL, Chromatin interaction
C11orf49	11	46958240	47185936	eQTL, Chromatin interaction	eQTL, Chromatin interaction
C1QTNF4	11	47611216	47616211	Position, eQTL, Chromatin interaction	Position, eQTL, Chromatin interaction
CD3EAP	19	45909467	45914024	Chromatin interaction	Chromatin interaction
CELF1	11	47487496	47587121	Position, eQTL, Chromatin interaction	Position, eQTL, Chromatin interaction
CKAP5	11	46764598	46867847	eQTL, Chromatin interaction	Chromatin interaction
CLPTM1	19	45457842	45496599	Position, eQTL, Chromatin interaction	Chromatin interaction
CTB-129P6.11	19	45453301	45457264	Position, eQTL, Chromatin interaction	Chromatin interaction
DDB2	11	47236493	47260767	Position, eQTL	Position, eQTL
DMPK	19	46272975	46285810	eQTL	eQTL, Chromatin interaction
EML2	19	46110252	46148887	Position	Position
ERCC1	19	45910591	45982086	Position, eQTL	Chromatin interaction
F2	11	46740730	46761056	Chromatin interaction	eQTL, Chromatin interaction
FAM180B	11	47608198	47610746	Position, eQTL, Chromatin interaction	Position, eQTL, Chromatin interaction
FNBP4	11	47738072	47788995	Position, eQTL, Chromatin interaction	Position, eQTL, Chromatin interaction
FOSB	19	45971253	45978437	eQTL	Chromatin interaction
FRS3	6	41737914	41754280	Chromatin interaction	Position, eQTL, Chromatin interaction
KBTBD4	11	47593749	47600567	Position, Chromatin interaction	Position, Chromatin interaction
LRP4	11	46878419	46940193	eQTL, Chromatin interaction	eQTL, Chromatin interaction
MADD	11	47290712	47351582	Position, eQTL, Chromatin interaction	Position, eQTL, Chromatin interaction
MS4A12	11	60260251	60274903	Chromatin interaction	Chromatin interaction
MS4A5	11	60197062	60222687	eQTL, Chromatin interaction	Chromatin interaction
MTCH2	11	47638867	47664175	Position, eQTL, Chromatin interaction	Position, eQTL, Chromatin interaction
MYBPC3	11	47352957	47374253	Position, eQTL, Chromatin interaction	Position, eQTL, Chromatin interaction
NDUFS3	11	47586888	47606114	Position, eQTL, Chromatin interaction	Position, eQTL, Chromatin interaction
NFASC	1	204797779	204991950	Chromatin interaction	Chromatin interaction
NFYA	6	41040684	41067715	Position, Chromatin interaction	Chromatin interaction
NR1H3	11	47269851	47290396	Position, eQTL, Chromatin interaction	Position, eQTL, Chromatin interaction
NUP160	11	47799639	47870107	Position, eQTL, Chromatin interaction	Position, eQTL, Chromatin interaction
OARD1	6	41001366	41065526	Position, Chromatin interaction	Chromatin interaction
PACSIN3	11	47199076	47207994	eQTL	eQTL
PGC	6	41704449	41721847	Chromatin interaction	Position, eQTL, Chromatin interaction
PPP1R13L	19	45882892	45909607	Chromatin interaction	Chromatin interaction
PRICKLE4	6	41748087	41757879	Chromatin interaction	Position, eQTL, Chromatin interaction
PSMC3	11	47440320	47447993	Position, eQTL, Chromatin interaction	Position, eQTL, Chromatin interaction
PTK2B	8	27168999	27316903	Position, eQTL, Chromatin interaction	Chromatin interaction
PTPMT1	11	47586982	47595013	Position, eQTL, Chromatin interaction	Position, eQTL, Chromatin interaction
PTPRJ	11	48002113	48189670	eQTL, Chromatin interaction	Position, eQTL, Chromatin interaction
PVR	19	45147098	45166850	Position, eQTL, Chromatin interaction	Chromatin interaction
PVRL2	19	45349432	45392485	Position, eQTL, Chromatin interaction	Position, eQTL
QPCTL	19	46195741	46207247	eQTL	Position, eQTL, Chromatin interaction
RAPSN	11	47459308	47470730	Position, eQTL, Chromatin interaction	Position, eQTL, Chromatin interaction
RELB	19	45504688	45541452	Position, eQTL	eQTL
RTN2	19	45988547	46000319	eQTL	Chromatin interaction
SLC39A13	11	47428683	47438047	Position, eQTL, Chromatin interaction	Position, eQTL, Chromatin interaction
SNRPD2	19	46190712	46195827	eQTL	Position, eQTL, Chromatin interaction
SPI1	11	47376411	47400127	Position, Chromatin interaction	Position, Chromatin interaction
SYMPK	19	46318668	46366548	eQTL	eQTL, Chromatin interaction
TOMM40	19	45393826	45406946	Position, eQTL, Chromatin interaction	Position, eQTL
TOMM6	6	41755400	41757636	Chromatin interaction	Position, eQTL, Chromatin interaction
TREM1	6	41235664	41254457	Chromatin interaction	Chromatin interaction
TRIM35	8	27142404	27168836	eQTL, Chromatin interaction	Chromatin interaction
ZNF225	19	44616334	44637027	eQTL, Chromatin interaction	Chromatin interaction
ZNF408	11	46722368	46727462	eQTL, Chromatin interaction	eQTL, Chromatin interaction
Note. List of genes identified for both AD and BMI in respective SNP2GENE analysis

### Sheet: S5. Param. settings GENE2FUNC
Table S2: Parameter settings, SNP2FUNCTION function for AD, BMI, WHRadjBMI
	AD	BMI	WHRadjBMI
created_at =	2020-04-28 18:58:43	2020-04-28 16:16:49	2021-05-12 12:13:59
title =	Kunkle_AD_20200428	Yengo_BMI_20200428	Pulit_WHR_20210512
[version]
FUMA =	v1.3.6	v1.3.6	v1.3.6a
MAGMA =	v1.07	v1.07	v1.08
GWAScatalog = e96_r2019-09-24
ANNOVAR = 2017-07-17
[inputfiles]
gwasfile =	Kunkle_etal_Stage1_results.txt.gz	Meta-analysis_Locke_et_al+UKBiobank_2018_UPDATED.txt.gz	Whradjbmi.giant-ukbb.meta-analysis.combined.23May2018.HapMap2_only.txt.gz
chrcol =	Chromosome	CHR	CHR
poscol =	Position	POS	POS
rsIDcol =	MarkerName	SNP	SNP
pcol =	Pvalue	P	P
eacol =	Effect_allele	Tested_allele	Tested_allele
neacol =	Non_Effect_allele	Other_Allele	Other_Allele
orcol = NA
becol =	Beta	BETA	BETA
secol = SE
leadSNPsfile = NA
addleadSNPs = 1
regionsfile = NA
[params]
N =	94437	NA	NA
Ncol =	NA	N	N
exMHC = 1
MHCopt = annot
extMHC = NA
ensembl = v92
genetype = protein_coding
leadP = 5e-8
gwasP = 0.05
r2 = 0.6
r2_2 = 0.1
refpanel = 1KG/Phase3
pop = EUR
MAF = 0
refSNPs = 1
mergeDist = 250
[magma]
magma = 1
magma_window = 0
magma_exp = GTEx/v8/gtex_v8_ts_avg_log2TPM:GTEx/v8/gtex_v8_ts_general_avg_log2TPM
[posMap]
posMap = 1
posMapWindowSize = 10
posMapAnnot = NA
posMapCADDth = 0
posMapRDBth = NA
posMapChr15 = NA
posMapChr15Max = NA
posMapChr15Meth = NA
posMapAnnoDs = NA
posMapAnnoMeth = NA
[eqtlMap]
eqtlMap = 1
eqtlMaptss = GTEx/v8/Adipose_Subcutaneous.txt.gz:GTEx/v8/Adipose_Visceral_Omentum.txt.gz:GTEx/v8/Adrenal_Gland.txt.gz:GTEx/v8/Cells_EBV-transformed_lymphocytes.txt.gz:GTEx/v8/Whole_Blood.txt.gz:GTEx/v8/Artery_Aorta.txt.gz:GTEx/v8/Artery_Coronary.txt.gz:GTEx/v8/Artery_Tibial.txt.gz:GTEx/v8/Brain_Amygdala.txt.gz:GTEx/v8/Brain_Anterior_cingulate_cortex_BA24.txt.gz:GTEx/v8/Brain_Caudate_basal_ganglia…
eqtlMapSig = 1
eqtlMapP = 1
eqtlMapCADDth = 0
eqtlMapRDBth = NA
eqtlMapChr15 = NA
eqtlMapChr15Max = NA
eqtlMapChr15Meth = NA
eqtlMapAnnoDs = NA
eqtlMapAnnoMeth = NA
[ciMap]
ciMap = 1
ciMapBuiltin = HiC/GSE87112/Adrenal.txt.gz:HiC/GSE87112/Aorta.txt.gz:HiC/GSE87112/Bladder.txt.gz:HiC/GSE87112/Dorsolateral_Prefrontal_Cortex.txt.gz:HiC/GSE87112/Hippocampus.txt.gz:HiC/GSE87112/Left_Ventricle.txt.gz:HiC/GSE87112/Liver.txt.gz:HiC/GSE87112/Lung.txt.gz:HiC/GSE87112/Ovary.txt.gz:HiC/GSE87112/Pancreas.txt.gz:HiC/GSE87112/Psoas.txt.gz:HiC/GSE87112/Right_Ventricle.txt.gz:HiC/GSE87112/Sma…
ciMapFileN = 0
ciMapFiles = NA
ciMapFDR = 1e-6
ciMapPromWindow = 250-500
ciMapRoadmap = NA
ciMapEnhFilt = 0
ciMapPromFilt = 0
ciMapCADDth = 0
ciMapRDBth = NA
ciMapChr15 = NA
ciMapChr15Max = NA
ciMapChr15Meth = NA
ciMapAnnoDs = NA
ciMapAnnoMeth = NA
Note. Parameter settings for the SNP2GENE function in FUMA for AD, BMI, and WHRadjBMI. Parameters differing between the phenotypes are presented column-wise, while parameters that were the same across phenotypes are presented as one.

### Sheet: S6. GENE2FUNCT AD & BMI 
Table S6. Enriched gene sets in GO biological processes for genes involved in Alzheimer’s disease and body mass index

### Sheet: S7. GENE2FUNCT AD & WHRadjBMI
Table S7. Enriched gene sets in GO biological processes for genes involved in Alzheimer’s disease and WHR adjusted for BMI

### Sheet: S8. Sex stratified results
Table S8. Independent and joint effects of adiposity and potential mediators on the risk of dementia, stratified by sex
	CRP	Total cholesterol	HDL cholesterol	LDL cholesterol	Triglycerides		CRP	Total cholesterol	HDL cholesterol	LDL cholesterol	Triglycerides
Men: BMI and potential mediators in midlife						Women: BMI and potential mediators in midlife
Independent effect models						Independent effect models
BMI → dementia	1.24 (0.88-1.74)	1.22 (0.89-1.66)	1.18 (0.86-1.61)	1.17 (0.80-1.71)	1.23 (0.90-1.67)	BMI → dementia	1.10 (0.91-1.33)	1.04 (0.87-1.25)	1.15 (0.90-1.45)	1.10 (0.91-1.33)	1.10 (0.91-1.33)
Mediator → dementia	1.03 (0.59-1.81)	1.13 (0.84-1.54)	1.27 (0.90-1.79)	1.05 (0.57-1.94)	1.18 (0.89-1.57)	Mediator → dementia	1.19 (0.95-1.48)	1.06 (0.82-1.38)	1.13 (0.75-1.69)	1.02 (0.78-1.35)	1.02 (0.78-1.34)
Joint effect models						Joint effect models
BMI → dementia, adjusted for mediator	1.25 (0.80-1.97)	1.20 (0.88-1.65)	1.32 (0.99-1.77)	1.17 (0.78-1.76)	1.16 (0.85-1.59)	BMI → dementia, adjusted for mediator	1.10 (0.90-1.33)	1.08 (0.89-1.31)	1.15 (0.90-1.46)	1.12 (0.90-1.38)	1.12 (0.90-1.39)
Mediator → dementia, adjusted for BMI	0.97 (0.50-1.87)	1.12 (0.83-1.50)	1.40 (0.98-2.00)	1.07 (0.58-1.97)	1.12 (0.84-1.50)	Mediator → dementia, adjusted for BMI	1.18 (0.95-1.47)	1.09 (0.82-1.43)	1.13 (0.76-1.68)	0.98 (0.72-1.33)	0.98 (0.73-1.32)
Men: WHR and potential mediators in midlife						Women: WHR and potential mediators in midlife
Independent effect models						Independent effect models
WHR → dementia	1.51 (1.03-2.21)	1.50 (1.08-2.08)	1.42 (1.02-1.97)	1.45 (0.99-2.12)	1.50 (1.08-2.08)	WHR → dementia	1.15 (0.80-1.65)	1.12 (0.87-1.44)	1.07 (0.82-1.39)	1.19 (0.85-1.68)	1.13 (0.88-1.45)
Mediator → dementia	1.12 (0.64-1.96)	1.38 (0.94-2.02)	1.29 (0.94-1.78)	1.10 (0.59-2.06)	1.07 (0.81-1.43)	Mediator → dementia	0.83 (0.56-1.22)	1.15 (0.90-1.48)	0.93 (0.69-1.26)	1.17 (0.77-1.76)	1.12 (0.84-1.49)
Joint effect models						Joint effect models
WHR → dementia, adjusted for mediator	1.50 (1.01-2.25)	1.56 (1.13-2.16)	1.60 (1.14-2.24)	1.41 (0.92-2.17)	1.56 (1.10-2.22)	WHR → dementia, adjusted for mediator	1.24 (0.86-1.80)	1.08 (0.82-1.42)	1.01 (0.76-1.34)	1.19 (0.85-1.68)	1.06 (0.81-1.40)
Mediator → dementia, adjusted for WHR	1.02 (0.55-1.88)	1.40 (0.96-2.05)	1.43 (1.04-1.97)	1.12 (0.60-2.10)	0.97 (0.71-1.33)	Mediator → dementia, adjusted for WHR	0.77 (0.51-1.17)	1.15 (0.90-1.48)	0.94 (0.69-1.27)	1.16 (0.77-1.75)	1.10 (0.82-1.48)
Men: BMI and potential mediators in late-life						Women: BMI and potential mediators in late-life
Independent effect models						Independent effect models
BMI → dementia	0.99 (0.87-1.13)	0.97 (0.86-1.10)	0.93 (0.81-1.06)	0.93 (0.81-1.08)	0.97 (0.85-1.10)	BMI → dementia	0.89 (0.82-0.98)	0.90 (0.83-0.98)	0.90 (0.82-0.98)	0.89 (0.80-0.98)	0.91 (0.84-0.99)
Mediator → dementia	0.88 (0.79-0.99)	0.95 (0.85-1.06)	0.92 (0.80-1.04)	1.02 (0.90-1.15)	1.09 (0.99-1.20)	Mediator → dementia	0.92 (0.83-1.02)	1.01 (0.93-1.09)	0.98 (0.90-1.08)	1.04 (0.94-1.15)	0.99 (0.90-1.09)
Joint effect models						Joint effect models
BMI → dementia, adjusted for mediator	1.01 (0.89-1.16)	0.96 (0.85-1.10)	0.90 (0.78-1.03)	0.93 (0.81-1.08)	0.92 (0.80-1.06)	BMI → dementia, adjusted for mediator	0.91 (0.83-1.00)	0.90 (0.83-0.98)	0.89 (0.81-0.97)	0.89 (0.80-0.98)	0.90 (0.83-0.99)
Mediator → dementia, adjusted for BMI	0.88 (0.79-0.99)	0.95 (0.85-1.06)	0.89 (0.78-1.02)	1.01 (0.89-1.14)	1.12 (1.01-1.23)	Mediator → dementia, adjusted for BMI	0.95 (0.86-1.06)	1.00 (0.93-1.09)	0.95 (0.87-1.05)	1.04 (0.93-1.15)	1.02 (0.93-1.13)
Men: WHR and potential mediators in late-life						Women: WHR and potential mediators in late-life
Independent effect models						Independent effect models
WHR → dementia	1.08 (0.97-1.19)	1.06 (0.96-1.16)	1.06 (0.96-1.17)	1.08 (0.97-1.20)	1.07 (0.97-1.18)	WHR → dementia	0.98 (0.89-1.09)	0.97 (0.89-1.07)	0.96 (0.87-1.06)	0.97 (0.86-1.08)	0.99 (0.90-1.09)
Mediator → dementia	0.88 (0.79-0.99)	0.96 (0.86-1.07)	0.92 (0.81-1.05)	1.01 (0.89-1.14)	1.09 (0.99-1.20)	Mediator → dementia	0.92 (0.84-1.02)	1.00 (0.92-1.08)	0.99 (0.90-1.09)	1.04 (0.94-1.15)	0.98 (0.89-1.08)
Joint effect models						Joint effect models
WHR → dementia, adjusted for mediator	1.10 (1.00-1.22)	1.06 (0.96-1.16)	1.05 (0.95-1.16)	1.08 (0.97-1.20)	1.05 (0.94-1.16)	WHR → dementia, adjusted for mediator	1.00 (0.90-1.11)	0.97 (0.89-1.07)	0.95 (0.87-1.05)	0.97 (0.86-1.08)	0.99 (0.90-1.09)
Mediator → dementia, adjusted for WHR	0.87 (0.77-0.97)	0.96 (0.86-1.07)	0.93 (0.81-1.07)	1.01 (0.90-1.14)	1.08 (0.98-1.19)	Mediator → dementia, adjusted for WHR	0.92 (0.84-1.02)	0.99 (0.92-1.08)	0.98 (0.89-1.08)	1.03 (0.93-1.15)	0.99 (0.89-1.09)
Note. Risk of dementia in relation to higher BMI or WHR and potential mediators measured in midlife or late-life, separately in men and women. Hazard rate ratios (95% confidence intervals) were obtained from Cox proportional hazard models, with age as the underlying timescale. Only individuals with measures of both BMI or WHR and the potential mediator were included in the independent effect mode…
BMI: body mass index; CRP: C-reactive protein; HDL: high-density lipoprotein; LDL: low-density lipoprotein; N: number of individuals; WHR: waist-hip ratio

### Sheet: S9. Control last age >70
Table S9. Independent and joint effects of adiposity and potential mediators in midlife on the risk of dementia, with a minimum age of 70 at end of follow-up for controls
	CRP	Total cholesterol	HDL cholesterol	LDL cholesterol	Triglycerides
a) Midlife BMI and potential mediators
Independent effect models
BMI → dementia	1.15 (0.94-1.41)	1.12 (0.95-1.32)	1.07 (0.91-1.26)	1.13 (0.91-1.39)	1.13 (0.96-1.33)
Mediator → dementia	0.86 (0.62-1.18)	1.16 (0.97-1.38)	1.14 (0.92-1.41)	1.08 (0.79-1.48)	1.09 (0.89-1.34)
Jont effect models
BMI → dementia, adjusted for mediator	1.26 (0.99-1.61)	1.12 (0.95-1.32)	1.14 (0.96-1.34)	1.13 (0.91-1.40)	1.11 (0.93-1.33)
Mediator → dementia, adjusted for BMI	0.78 (0.55-1.12)	1.15 (0.97-1.36)	1.18 (0.95-1.48)	1.08 (0.79-1.48)	1.05 (0.84-1.31)
b) Midlife WHR and potential mediators
Independent effect models
WHR → dementia	1.26 (0.96-1.65)	1.23 (1.01-1.50)	1.17 (0.95-1.43)	1.26 (0.97-1.64)	1.24 (1.02-1.51)
Mediator → dementia	0.90 (0.65-1.24)	1.20 (0.98-1.46)	1.08 (0.85-1.36)	1.11 (0.81-1.53)	1.10 (0.90-1.36)
Joint effect models
WHR → dementia, adjusted for mediator	1.32 (1.01-1.73)	1.22 (0.99-1.51)	1.20 (0.96-1.50)	1.26 (0.96-1.64)	1.22 (0.98-1.51)
Mediator → dementia, adjusted for WHR	0.83 (0.59-1.17)	1.19 (0.98-1.45)	1.13 (0.89-1.44)	1.12 (0.81-1.54)	1.05 (0.85-1.30)
Note. Risk of dementia in relation to higher BMI or WHR and potential mediators measured in midlife or late-life, excluding individuals younger than 70 at end of follow-up. Hazard rate ratios (95% confidence intervals) were obtained from Cox proportional hazard models, with age as the underlying timescale. Only individuals with measures of both BMI or WHR and the potential mediator were included …
BMI: body mass index; CRP: C-reactive protein; HDL: high-density lipoprotein; LDL: low-density lipoprotein; N: number of individuals; WHR: waist-hip ratio
